# Metagenomic sequencing detects human respiratory and enteric viruses in air samples collected from congregate settings

**DOI:** 10.1101/2023.05.28.23290648

**Authors:** Nicholas R. Minor, Mitchell D. Ramuta, Miranda R. Stauss, Olivia E. Harwood, Savannah F. Brakefield, Alexandra Alberts, William C. Vuyk, Max J. Bobholz, Jenna R. Rosinski, Sydney Wolf, Madelyn Lund, Madison Mussa, Lucas J. Beversdorf, Matthew T. Aliota, Shelby L. O’Connor, David H. O’Connor

## Abstract

Innovative methods for evaluating virus risk and spread, independent of test-seeking behavior, are needed to improve routine public health surveillance, outbreak response, and pandemic preparedness. Throughout the COVID-19 pandemic, environmental surveillance strategies, including wastewater and air sampling, have been used alongside widespread individual-based SARS-CoV-2 testing programs to provide population-level data. These environmental surveillance strategies have predominantly relied on pathogen-specific detection methods to monitor viruses through space and time. However, this provides a limited picture of the virome present in an environmental sample, leaving us blind to most circulating viruses. In this study, we explore whether pathogen-agnostic deep sequencing can expand the utility of air sampling to detect many human viruses. We show that sequence-independent single-primer amplification sequencing of nucleic acids from air samples can detect common and unexpected human respiratory and enteric viruses, including influenza virus type A and C, respiratory syncytial virus, human coronaviruses, rhinovirus, SARS-CoV-2, rotavirus, mamastrovirus, and astrovirus.
