## Supplemental Table 1 for "Metagenomic sequencing detects human respiratory and enteric viruses in air samples collected from congregate settings"

### Sheet: Mapping_results
Air Sample ID	Location	Start Date	End Date	Total reads	Manuscript Minimap2 analysis results	Accession number	Mapped Reads	Percent Genome Coverage	SARS-CoV-2 PCR status	SARS-CoV-2 N gene PCR Ct
AE0000100DE93E	Household	2022-04-22	2022-04-26	6810106	Human rhinovirus 1 strain ATCC VR-1559, complete genome	NC_038311.1	17	0.178	NA	NA
AE00001004492C	Campus athletic facility	2021-12-22	2021-12-23	4566986	Human orthopneumovirus Subgroup B, complete genome	NC_001781.1	182	0.167	Positive**	35.4 & 35.5
AE0000100A8839	Preschool	2022-01-26	2022-02-01	4770197	Human astrovirus, complete genome	NC_001943.1	207	0.663	Positive**	33.8 & 32.7
					Respiratory syncytial virus, complete genome	NC_001803.1	202	0.689
					Mamastrovirus 1 genomic RNA, complete genome, isolate: V1347	NC_030922.1	41	0.262
					Human orthopneumovirus Subgroup A, complete cds	NC_038235.1	18	0.11
					Influenza C virus (C/Ann Arbor/1/50) segment 7, complete sequence	NC_006306.2	11	0.609
					Influenza C virus (C/Ann Arbor/1/50) PB2 gene for polymerase 2, complete cds	NC_006307.2	3	0.155
					Influenza C virus (C/Ann Arbor/1/50) HEF gene for hemagglutinin-esterase-fusion, complete cds	NC_006310.2	1	0.124
AE0000100A8B3C (PromethION)	Preschool	2022-02-01	2022-02-08	4022365	Influenza C virus (C/Ann Arbor/1/50) P3 gene for polymerase 3, complete cds	NC_006309.2	472	0.974	Positive**	38 &37
					Influenza C virus (C/Ann Arbor/1/50) PB1 gene for polymerase 1, complete cds	NC_006308.2	344	0.967
					Influenza C virus (C/Ann Arbor/1/50) PB2 gene for polymerase 2, complete cds	NC_006307.2	341	0.96
					Influenza C virus (C/Ann Arbor/1/50) HEF gene for hemagglutinin-esterase-fusion, complete cds	NC_006310.2	294	0.878
					Influenza C virus (C/Ann Arbor/1/50) segment 5, complete sequence	NC_006311.1	253	0.989
					Severe acute respiratory syndrome coronavirus 2 isolate Wuhan-Hu-1, complete genome	NC_045512.2	220	0.467
					Influenza C virus (C/Ann Arbor/1/50) M1, CM2 genes for matrix protein, CM2 protein, complete cds	NC_006312.2	107	1
					Human rhinovirus NAT001 polyprotein gene, complete cds	NC_038878.1	102	0.686
					Human astrovirus, complete genome	NC_001943.1	48	0.402
					Mamastrovirus 1 genomic RNA, complete genome, isolate: V1347	NC_030922.1	47	0.368
					Influenza C virus (C/Ann Arbor/1/50) segment 7, complete sequence	NC_006306.2	15	0.846
AE0000100A8B3C (GridION)	Preschool	2022-02-01	2022-02-08		Influenza C virus (C/Ann Arbor/1/50) P3 gene for polymerase 3, complete cds	NC_006309.2	3058	0.973	Positive**	38 &37
					Influenza C virus (C/Ann Arbor/1/50) PB1 gene for polymerase 1, complete cds	NC_006308.2	2021	0.977
					Influenza C virus (C/Ann Arbor/1/50) PB2 gene for polymerase 2, complete cds	NC_006307.2	1887	0.96
					Influenza C virus (C/Ann Arbor/1/50) HEF gene for hemagglutinin-esterase-fusion, complete cds	NC_006310.2	1854	0.92
					Influenza C virus (C/Ann Arbor/1/50) segment 5, complete sequence	NC_006311.1	1507	0.989
					Severe acute respiratory syndrome coronavirus 2 isolate Wuhan-Hu-1, complete genome	NC_045512.2	1450	0.547
					Influenza C virus (C/Ann Arbor/1/50) M1, CM2 genes for matrix protein, CM2 protein, complete cds	NC_006312.2	404	1
					Human rhinovirus NAT001 polyprotein gene, complete cds	NC_038878.1	270	0.818
					Human astrovirus, complete genome	NC_001943.1	345	0.432
					Mamastrovirus 1 genomic RNA, complete genome, isolate: V1347	NC_030922.1	179	0.417
					Influenza C virus (C/Ann Arbor/1/50) segment 7, complete sequence	NC_006306.2	105	0.858
HC211129	Brewery taproom	2021-11-22	2021-11-29	4113547	Rotavirus A segment 1, complete genome	NC_011507.2	118	0.718	Positive*	30.5 & 34.28
					Rotavirus A segment 2, complete genome	NC_011506.2	108	0.997
					Rotavirus A segment 3, complete genome	NC_011508.2	22	0.725
					Rotavirus A segment 7, complete genome	NC_011501.2	9	0.54
					Rotavirus A segment 11, complete genome	NC_011505.2	7	0.972
					Rotavirus A segment 6, complete genome	NC_011509.2	4	0.397
					Rotavirus A segment 9, complete genome	NC_011503.2	3	0.635
					Rotavirus A segment 4, complete genome	NC_011510.2	3	0.346
					Rotavirus A segment 10, complete genome	NC_011504.2	2	0.547
AE0000100C3430	Elementary school 1	2022-04-11	2022-04-19	3205370	Human coronavirus 229E, complete genome	NC_002645.1	8	0.132	Inconclusive**	99 & 35.5
AE0000100CA130	Elementary school 2	2022-03-07	2022-03-14	4606042	Human astrovirus, complete genome	NC_001943.1	12	0.462	Negative**	99 & 99
					Human Coronavirus NL63, complete genome	NC_005831.2	7	0.11
					Human coronavirus 229E, complete genome	NC_002645.1	4	0.06
AE0000100CD638	Elementary school 2	2022-04-04	2022-04-18	3945143	Rotavirus A segment 2, complete genome	NC_011506.2	48	0.648	Positive**	37.1 & 37
					Rotavirus A segment 1, complete genome	NC_011507.2	1	0.119
					Rotavirus A segment 3, complete genome	NC_011508.2	1	0.245
AE0000100CA232	Elementary school 2	2022-04-18	2022-05-02	3212852	Human coronavirus 229E, complete genome	NC_002645.1	11	0.058	Positive**	35.6 & 35.2
AE0000100C7A40	Elementary school 2	2022-05-02	2022-05-09	4958920	NA		NA	NA	Positive**	38.1 & 37
AE0000100C702C	Elementary school 2	2022-05-09	2022-05-16	3788598	Rotavirus A segment 1, complete genome	NC_011507.2	19	0.997	Negative**	99 & 99
					Rotavirus A segment 7, complete genome	NC_011501.2	4	0.85
					Rotavirus A segment 2, complete genome	NC_011506.2	3	0.354
					Rotavirus A segment 6, complete genome	NC_011509.2	3	0.605
					Rotavirus A segment 3, complete genome	NC_011508.2	2	0.389
AE0000100CC536	Elementary school 2	2022-05-16	2022-05-23	3920258	Rotavirus A segment 1, complete genome	NC_011507.2	72	0.823	Positive**	37.9 & 36.1
					Rotavirus A segment 2, complete genome	NC_011506.2	20	0.864
					Rotavirus A segment 3, complete genome	NC_011508.2	7	0.612
					Rotavirus A segment 7, complete genome	NC_011501.2	2	0.478
					Rotavirus A segment 6, complete genome	NC_011509.2	2	0.292
AE0000100CC63D	Elementary school 2	2022-05-23	2022-05-31	4836345	Rotavirus A segment 2, complete genome	NC_011506.2	33	0.374	Positive**	34.4 & 32.6
					Rotavirus A segment 1, complete genome	NC_011507.2	7	0.1
					Simian Agent 10, complete genome	NC_038270.1	7	0.089
AE000010795B42	Emergency housing facility	2022-12-21	2022-01-07	4898090	Severe acute respiratory syndrome coronavirus 2 isolate Wuhan-Hu-1, complete genome	NC_045512.2	266	0.065	Positive***	25.94
NTC_27269_1	No template control			26833	NA		NA	NA	NA	NA
NTC2_27269_2	No template control			5158	NA		NA	NA	NA	NA
AE000010014930	Elementary school 2	2022-11-10	2022-11-14	8999110	Human coronavirus HKU1, complete genome	NC_006577.2	5	0.022	Positive	33.54 & 33.77
AE00000FEC714A	Middle school	2022-10-31	2022-11-03	7421046	NA		NA	NA	Inconclusive	99 & 34.94
AE000010011724	Elementary school 2	2022-11-22	2022-12-01	4946530	Rotavirus A segment 1, complete genome	NC_011507.2	2	0.426	Positive	33.2 & 33.93
					Rotavirus A segment 7, complete genome	NC_011501.2	1	0.434
NTC_28210	No template control			253439	NA		NA	NA	NA	NA
AE0000100A9532	Preschool	2022-02-23	2022-03-01	8252402	Human Coronavirus NL63, complete genome	NC_005831.2	921	0.193	Negative**	99 & 99
					Influenza C virus (C/Ann Arbor/1/50) PB1 gene for polymerase 1, complete cds	NC_006308.2	635	0.986
					Influenza C virus (C/Ann Arbor/1/50) PB2 gene for polymerase 2, complete cds	NC_006307.2	243	0.496
					Influenza C virus (C/Ann Arbor/1/50) segment 5, complete sequence	NC_006311.1	4	0.408
					Influenza C virus (C/Ann Arbor/1/50) P3 gene for polymerase 3, complete cds	NC_006309.2	1	0.266
					Influenza C virus (C/Ann Arbor/1/50) HEF gene for hemagglutinin-esterase-fusion, complete cds	NC_006310.2	1	0.092
AE0000100A9F46	Preschool	2022-01-05	2022-01-19	7037819	Human astrovirus, complete genome	NC_001943.1	70	0.106	Inconclusive**	36.5 & 99
AE00000FEC2245	Middle school	2022-12-05	2022-12-08	9380984	NA		NA	NA	Positive	34.86 & 34.77
AE00001073172E	Elementary school 3	2022-12-05	2022-12-08	7560971	Human coronavirus HKU1, complete genome	NC_006577.2	113	0.361	Positive	38.51 & 36.11
AE0000106DC33E	High school	2022-11-28	2022-12-01	6669497	Influenza A virus (A/New York/392/2004(H3N2)) segment 2, complete sequence	NC_007372.1	24	0.214	Inconclusive	99 & 37.46
					Influenza A virus (A/New York/392/2004(H3N2)) segment 5, complete sequence	NC_007369.1	6	0.372
					Influenza A virus (A/New York/392/2004(H3N2)) segment 3, complete sequence	NC_007371.1	1	0.165
Footnotes: Samples with two-cycle threshold (Ct) values listed in the table were tested with the CDC SARS-CoV-2 assay targeting N1 and N2. The N1 and N2 Ct values are separated by “&”. Samples with one Ct value listed in the table were tested with the Applied Biosystems TaqPathTM COVID-19 Combo Kit. Samples with asterisks were tested using PCR assays in Ramuta et al. 2022, *University of Minnesot…
