## Supplementary material for "Metagenomic sequencing detects human respiratory and enteric viruses in air samples collected from congregate settings": ICV Accession Numbers

### Sheet: ICV_accession_numbers
	PB2 (S1)	PB1 (S2)	PA (S3)	HEF (S4)	NP (S5)	M1/CM2 (S6)	NS1/NEP (S7)
Isolate name	Accession	Accession	Accession	Accession	Accession	Accession	Accession
Influenza C virus (C/Taylor/1233/1947)	LC123283	LC123385	LC123487	LC122632	LC123722	D26546	LC124977
Influenza C virus (C/Ann Arbor/1/50)	AB126191	AB126192	AB126193	AB126194	AB126195	AB126196	AB283001
Influenza C virus (C/Paris/1/67)	LC123287	LC123389	LC123491	AB035357	LC123725	LC123817	LC124980
Influenza C virus (C/England/892/1983)	LC123307	LC123409	LC123511	LC122637	LC123743	AB000725	LC124985
Influenza C virus (C/California/78)	LC123294	LC123396	LC123498	LC122634	LC123731	AB000608	AB099625
Influenza C virus (C/Great Lakes/1167/1954)	LC123284	LC123386	LC123488	LC122633	LC123723	LC123815	LC124978
Influenza C virus (C/Yamagata/10/81)	LC123302	LC123404	LC123506	AB899776	LC123738	LC123820	LC124984
Influenza C virus (C/Yamagata/15/2004)	LC123334	LC123436	LC123538	AB252154	AB684313	LC123832	LC124996
Influenza C virus (C/New Jersey/1/76)	LC123291	LC123393	LC123495	AB035362	AB684309	AB099600	AB099624
Influenza C virus (C/Yamagata/26/81)	LC123303	LC123405	LC123507	FLCY2681E	LC123739	AB000721	AB034163
Influenza C virus (C/Miyagi/2/2014)	LC123380	LC123482	LC123584	LC122674	LC123810	LC123878	LC125042
Influenza C virus (C/Yamagata/7/2012)	LC123367	LC123469	LC123571	LC122669	LC123797	LC123865	LC125029
Influenza C virus (C/Yamagata/1/2006)	LC123349	LC123451	LC123553	LC122655	LC123781	LC123847	LC125011
Influenza C virus (C/Miyagi/9/96)	LC123319	LC123421	LC123523	AB086664	LC123755	AB086782	AB086805
Influenza C virus (C/Yamagata/64)	LC123285	LC123387	LC123489	D63467	LC123724	D16258	AB034155
Influenza C virus (C/Kanagawa/1/76)	LC123292	LC123394	LC123496	D63470	LC123729	AB000606	AB034159
Influenza C virus (C/Scotland/7383/2007)	KT835341	KT835337	KT835346	KT835353	KT835356	KT835364	KT835368
Influenza C virus (C/Eastern India/1202/2011)	JX947865	JX947864	JX947863	JX947861	JX947862	JX947866	JX947867
Influenza C virus (C/Scotland/7274/2007)	KT835342	KT835339	KT835347	KT835352	KT835358	KT835362	KT835369
Influenza C virus (C/Scotland/6855/2007)	KT835343	KT835338	KT835348	KT835351	KT835360	KT835361	KT835370
Influenza C virus (C/Scotland/7482/2007)	KT835340	KT835336	KT835345	KT835354	KT835357	KT835363	KT835367
Influenza C virus (C/Miyagi/25/2004)	LC123339	LC123441	LC123543	LC122646	LC123772	LC123837	LC125001
Influenza C virus (C/Yamagata/2/2005)	LC123343	LC123445	LC123547	LC122649	LC123776	LC123841	LC125005
Influenza C virus (C/Yamagata/26/2004)	LC123336	LC123438	LC123540	LC122645	LC123769	LC123834	LC124998
Influenza C virus (C/Mississippi/80)	LC123299	LC123401	LC123503	LC122635	LC123735	AB000720	LC124982
Influenza C virus (C/Yamagata/3/2000)	LC123323	LC123425	LC123527	AB099413	AB684311	AB099582	AB099606
Influenza C virus (C/Greece/1/79)	LC123296	LC123398	LC123500	AB035363	AB684310	AB099602	AB099627
Influenza C virus (C/Miyagi/1/93)	LC123315	LC123417	LC123519	AB064407	LC123751	AB086767	AB086790
Influenza C virus (C/Miyagi/8/96)	LC123318	LC123420	LC123522	AB064406	LC123754	AB086781	AB086804
Influenza C virus (C/Yamagata/5/92)	LC123313	LC123415	LC123517	D78433	LC123749	LC123822	AB034181
Influenza C virus (C/Miyagi/5/91)	LC123311	LC123413	LC123515	AB086659	LC123747	AB086764	AB034178
Influenza C virus (C/Kansas/1/79)	LC123295	LC123397	LC123499	AB035360	LC123732	AB099601	AB099626
Influenza C virus (C/Johannesburg/4/67)	LC123286	LC123388	LC123490	AB035358	AB684308	LC123816	AB034156
Influenza C virus (C/Yamagata/4/92)	LC123312	LC123414	LC123516	AB899777	LC123748	LC123821	LC124986
Influenza C virus (C/Aichi/1/81)	LC123300	LC123402	LC123504	FLCA181D	LC123736	D16260	AB034162
Influenza C virus (C/Yamagata/9/88)	LC123309	LC123411	LC123513	D28969	LC123745	AB000728	AB034173
Influenza C virus (C/Yamagata/6/2014)	LC123373	LC123475	LC123577	LC013253	LC123803	LC123871	LC125035
Influenza C virus (C/Aichi/1/99)	LC123322	LC123424	LC123526	AB182357	LC123758	AB182362	AB182363
Influenza C virus (C/Yamagata/1/93)	LC123314	LC123416	LC123518	AB035365	LC123750	AB035373	AB035367
Influenza C virus (C/Sao Paulo/378/82)	LC123305	LC123407	LC123509	AB035364	LC123741	AB035372	AB035366
Influenza C virus (C/Connecticut/UNK154/2017)	OK625709	OK625708	OK625707	OK625710	OK625712	OK625706	OK625711
Influenza C virus (C/Tokyo/1/2014)	LC123383	LC123485	LC123587	LC122677	LC123813	LC123881	LC125045
Influenza C virus (C/Tokyo/4/2014)	LC123384	LC123486	LC123588	LC122678	LC123814	LC123882	LC125046
Influenza C virus (C/Victoria/2/2012)	KM504277	KM504278	KM504279	KM504280	KM504281	KM504282	KM504283
Influenza C virus (C/Fukuoka/1/2005)	LC123347	LC123449	LC123551	LC122653	LC123779	LC123845	LC125009
